# Genetic Examination of Hematological Parameters in SARS-CoV-2 Infection and COVID-19

**DOI:** 10.1101/2022.02.28.22271562

**Authors:** Bryce Rowland, Quan Sun, Wanjiang Wang, Tyne Miller-Fleming, Nancy Cox, Misa Graff, Annika Faucon, Megan M. Shuey, Elizabeth E. Blue, Paul Auer, Yun Li, Vijay G. Sankaran, Alexander P. Reiner, Laura M. Raffield

## Abstract

**Background:** People hospitalized with COVID-19 often exhibit hematological alterations, such as lower lymphocyte and platelet counts, which have been reported to associate with disease prognosis. It is unclear whether inter-individual variability in baseline hematological parameters prior to acute infection influences risk of SARS-CoV-2 infection and progression to severe COVID-19.

**Methods:** We assessed the association of blood cell counts and indices with incident SARS-CoV-2 infection and severe COVID-19 in UK Biobank and the Vanderbilt University Medical Center Synthetic Derivative (VUMC SD). Since genetically determined blood cell measures better represent cell abundance across the lifecourse, we used summary statistics from genome-wide association studies to assess the shared genetic architecture of baseline blood cell counts and indices on COVID-19 outcomes.

**Results:** We observed inconsistent associations between measured blood cell indices and both SARS-CoV-2 infection and COVID-19 hospitalization in UK Biobank and VUMC SD. In Mendelian randomization analyses using genetic summary statistics, no putative causal relationships were identified between COVID-19 related outcomes and hematological indices after adjusting for multiple testing. We observed overlapping genetic association signals between hematological parameters and COVID-19 traits. For example, we observed overlap between infection susceptibility-associated variants at *PPP1R15A* and red blood cell parameters, and between disease severity-associated variants at *TYK2* and lymphocyte and platelet phenotypes.

**Conclusions:** We did not find convincing evidence of a relationship between baseline hematological parameters and susceptibility to SARS-CoV-2 infection or COVID-19 severity, though this relationship should be re-examined as larger and better-powered genetic analyses of SARS-CoV-2 infection and severe COVID-19 become available.
