## Supplementary Tables for "Genetic Examination of Hematological Parameters in SARS-CoV-2 Infection and COVID-19"

### Sheet: Table S1. Cohort Characteristic
Table S1. Cohort Characteristics of UK Biobank and VUMC SD.
	UK Biobank	VUMC SD
Age	56.4 (8.08)	47.70(25.86)
Sex (% Females)	0.45	0.54
Race/Ethnicity (VUMC SD) or Ethnicity (UK Biobank), study defined categories	Asian 1.92%, Black 1.46%, Chinese 0.32%, Mixed 0.45%, White 95.85%	Asian, 1.32%, Black 9.74%, White 62.21%, Hispanic/Latino 3.18%, non-Hispanic/Latino 70.81%
BMI	27.36 (4.74)	25.84(7.86)
Basophil (%)	0.57 (0.61)	0.44(0.28)
Eosinophil (%)	2.58 (1.86)	2.08(1.85)
Hematocrit (%)	41.1 (3.5)	34.34(7.04)
Hemoglobin concentration (g/dL)	14.19 (1.23)
Lymphocyte (%)	28.98 (7.26)	27.28(13.31)
Mean corpuscular hemoglobin (pg)	31.45 (1.84)	29.60(2.42)
Mean corpuscular hemoglobin concentraion (g/dL)	34.52 (1.04)
Mean corpuscular volume (fL)	91.09 (4.45)	88.67(6.39)
Mean platelet volume (fL)	9.33 (1.08)	10.40(0.92)
Monocyte (%)	7.05 (2.57)	8.05(2.64)
Neutrophil (%)	60.82 (8.3)	61.66(14.2)
Platelet count (per nL)	253.71 (58.13)	236.12(128.97)
Red blood cell count (per pL)	4.52 (0.41)	3.98(0.77)
Red cell distribution width (fL)	13.46 (0.94)	13.79(1.60)
White blood cell count (per nL)	6.85 (1.75)	8.73(3.75)

### Sheet: Table S2. Measured Blood Cell R
Table S2. Measured blood cell traits associated with COVID-19 related outcomes in UK Biobank (UKB) and Vanderbilt University Medical Center's Synthetic Derivative (SD). SE, standard error
COVID-19 Related Trait	Blood cell trait	Effect_UKB	SE_UKB	P-value_UKB	n_cases_UKB	n_UKB	Effect_BioVU	SE_SD	P-value_SD	n_cases_SD	n_SD	Effect_Meta_Analysis	StdErr_Meta_Analysis	P-value_Meta_Analysis	Direction_Meta_Analysis
Hospitalization	Basophil (%)	-0.57345	0.395528	0.147104	3588	423358	-0.247	0.333	0.45817	506	573873	-0.3826	0.2548	0.1332	--
Hospitalization	Eosinophil (%)	0.029876	0.12801	0.815461	3588	423358	-0.189	0.139	0.17296	254	252116	-0.0708	0.0941	0.4517	+-
Hospitalization	Hematocrit (%)	-0.08238	0.068837	0.231415	3588	423358	-0.0428	0.0246	0.081836	150	109787	-0.0473	0.0232	0.0412	--
Hospitalization	Hemoglobin concentration (g/dL)	-0.22105	0.194756	0.256379	3588	423358
Hospitalization	Lymphocyte (%)	0.014519	0.033173	0.661616	3588	423358	-0.0222	0.0235	0.3453	212	321595	-0.0099	0.0192	0.605	+-
Hospitalization	Mean corpuscular hemoglobin (pg)	-0.37968	0.1274	0.00288	3588	423358	-0.0173	0.0322	0.591565	587	1035539	-0.0391	0.0312	0.2111	--
Hospitalization	Mean corpuscular hemoglobin concentraion (g/dL)	0.068428	0.214532	0.749755	3588	423358
Hospitalization	Mean corpuscular volume (fL)	-0.19112	0.053444	0.000349	3588	423358	0.0133	0.0125	0.286011	586	1026547	0.0028	0.0121	0.8199	-+
Hospitalization	Mean platelet volume (fL)	0.387243	0.225435	0.08584	3588	423358	0.184	0.105	0.079792	532	627992	0.2201	0.0952	0.02073	++
Hospitalization	Monocyte (%)	-0.10057	0.085877	0.241565	3588	423358	0.0293	0.0375	0.43398	506	574449	0.0085	0.0343	0.8035	-+
Hospitalization	Neutrophil (%)	0.001136	0.029032	0.968801	3588	423358	0.0201	0.00714	0.00482	506	574258	0.019	0.0069	0.006033	++
Hospitalization	Platelet count (per nL)	0.004905	0.004167	0.239098	3588	423358	-0.000303	0.00772	0.9687	97	66464	0.0037	0.0037	0.309	+-
Hospitalization	Red blood cell count (per pL)	0.594719	0.5915	0.314684	3588	423358	-0.44	1.02	0.666	97	66414	0.3339	0.5116	0.5139	+-
Hospitalization	Red cell distribution width (fL)	0.348046	0.222631	0.117974	3588	423358	0.245	0.04	8.85e-10	589	1034983	0.2484	0.0394	2.79e-10	++
Hospitalization	White blood cell count (per nL)	0.126262	0.124633	0.311028	3588	423358	-0.146	0.0376	0.000103	259	426210	-0.1231	0.036	0.000616	+-
Infection	Basophil (%)	-0.72614	0.203342	0.000356	13432	423358	-0.0008097	0.173036	0.99627	1879	575246	-0.3054	0.1318	0.02046	--
Infection	Eosinophil (%)	-0.02884	0.066847	0.666156	13432	423358	-0.212	0.0935	0.023107	749	252611	-0.0909	0.0544	0.09441	--
Infection	Hematocrit (%)	-0.10935	0.038467	0.004473	13432	423358	-0.041517	0.016958	0.01436	282	109919	-0.0526	0.0155	0.000707	--
Infection	Hemoglobin concentration (g/dL)	-0.22128	0.108413	0.041241	13432	423358
Infection	Lymphocyte (%)	-0.01686	0.018909	0.37258	13432	423358	-0.00283	0.0122	0.817018	720	322103	-0.007	0.0103	0.4975	--
Infection	Mean corpuscular hemoglobin (pg)	-0.08623	0.073188	0.238701	13432	423358	-0.0258999	0.0153899	0.09239	2406	1037358	-0.0285	0.0151	0.05884	--
Infection	Mean corpuscular hemoglobin concentraion (g/dL)	0.295147	0.128473	0.021599	13432	423358
Infection	Mean corpuscular volume (fL)	-0.07974	0.029703	0.007263	13432	423358	0.002502	0.0059468	0.673948	2404	1028365	-0.0007	0.0058	0.9089	-+
Infection	Mean platelet volume (fL)	-0.0981	0.126549	0.438237	13432	423358	0.08396	0.053152	0.114193	2127	629587	0.0567	0.049	0.2476	-+
Infection	Monocyte (%)	-0.06906	0.050537	0.171782	13432	423358	-0.00427	0.019501	0.826658	1879	575822	-0.0127	0.0182	0.4863	--
Infection	Neutrophil (%)	0.026591	0.016481	0.10665	13432	423358	0.0006984	0.0035899	0.845746	1879	575631	0.0019	0.0035	0.5937	++
Infection	Platelet count (per nL)	0.004653	0.002386	0.051115	13432	423358	-0.00572	0.00474	0.2273	250	66617	0.0026	0.0021	0.2306	+-
Infection	Red blood cell count (per pL)	-0.29259	0.331453	0.377375	13432	423358	0.261	0.692	0.70627	250	66567	-0.1894	0.299	0.5264	-+
Infection	Red cell distribution width (fL)	-0.08547	0.133822	0.523021	13432	423358	0.0772152	0.02574	0.002701	2409	1036803	0.0714	0.0253	0.004725	-+
Infection	White blood cell count (per nL)	0.003456	0.077216	0.964304	13432	423358	-0.120686	0.020613	4.78e-09	978	426929	-0.1124	0.0199	1.65e-08	+-

### Sheet: Table S3. Full coincident loci 
Table S3. Coincident loci results for COVID-19 related traits and blood cell traits (BCT). UKB, UK Biobank, EUR, European ancestry
COVID lead	COVID lead without UKB	COVID Phenotype	BCT Conditionally Independent lead	BCT rsid	Associated Blood Cell Index	r2 in TOP-LD EUR	Beta (SE) from BCT GWAS	Most Serious VEP Consequence of Variant	VEP Impact of Most Serious Consequence	ENSEMBL ID for Most Serious Consequence	Most Serious VEP Consequence of Variant	VEP Impact of Most Serious Consequence	ENSEMBL ID for Most Serious Consequence
chr3:45864732	chr3:45880481	infection	chr3:45926043	rs74586549	Eosinophil (%)	0.469	-0.024 (0.003)	intron_variant	MODIFIER	ENSG00000163818	intron_variant	MODIFIER	ENSG00000163818
chr3:45864732	chr3:45889921	critical illness	chr3:45926043	rs74586549	Eosinophil (%)	0.47	-0.024 (0.003)	intron_variant	MODIFIER	ENSG00000163818	intron_variant	MODIFIER	ENSG00000163818
chr3:45864732	chr3:45889921	hospitalization	chr3:45926043	rs74586549	Eosinophil (%)	0.47	-0.024 (0.003)	intron_variant	MODIFIER	ENSG00000163818	intron_variant	MODIFIER	ENSG00000163818
chr19:10427721	chr19:10427721	critical illness	chr19:10463118	rs34536443	Lymphocyte (%)	0.751	0.059 (0.005)	missense_variant	MODERATE	ENSG00000105397	intron_variant	MODIFIER	ENSG00000105559
chr19:10427721	chr19:10427721	critical illness	chr19:10463118	rs34536443	Lymphocyte (#)	0.751	0.077 (0.005)	missense_variant	MODERATE	ENSG00000105397	intron_variant	MODIFIER	ENSG00000105559
chr19:10427721	chr19:10427721	critical illness	chr19:10463118	rs34536443	Platelet	0.751	-0.066 (0.005)	missense_variant	MODERATE	ENSG00000105397	intron_variant	MODIFIER	ENSG00000105559
chr19:10427721	chr19:10427721	critical illness	chr19:10463118	rs34536443	Plateletcrit	0.751	-0.073 (0.005)	missense_variant	MODERATE	ENSG00000105397	missense_variant	MODERATE	ENSG00000087074
chr19:49370609	chr19:49370609	infection	chr19:49361663	rs73061632	Immature Reticulocyte Fraction	0.864	0.02 (0.003)	intron_variant	MODIFIER	ENSG00000105559	missense_variant	MODERATE	ENSG00000087074
chr19:49370609	chr19:49370609	infection	chr19:49365277	rs117328695	High Light Scatter Reticulocytes (#)	0.876	0.03 (0.003)	intron_variant	MODIFIER	ENSG00000105559	3_prime_UTR_variant	MODIFIER	ENSG00000087074
chr19:49370609	chr19:49370609	infection	chr19:49370501	rs3830423	Mean Corpuscular Hemoglobin	0.998	0.017 (0.003)	intron_variant	MODIFIER	ENSG00000105559	intron_variant	MODIFIER	ENSG00000175164
chr19:49370609	chr19:49370609	infection	chr19:49377424	rs11541192	High Light Scatter Reticulocytes (%)	0.935	0.031 (0.003)	missense_variant	MODERATE	ENSG00000087074	intron_variant	MODIFIER	ENSG00000175164
chr19:49370609	chr19:49370609	infection	chr19:49377436	rs556052	Red Cell Distribution Width	0.408	-0.03 (0.002)	missense_variant	MODERATE	ENSG00000087074	intron_variant	MODIFIER	ENSG00000175164
chr19:49370609	chr19:49370609	infection	chr19:49378517	rs594597	Red Cell Distribution Width	0.427	-0.019 (0.002)	3_prime_UTR_variant	MODIFIER	ENSG00000087074	intron_variant	MODIFIER	ENSG00000175164
chr9:136149500	chr9:136132908	infection	chr9:136138765	rs8176685	Lymphocyte (%)	0.419	0.028 (0.003)	intron_variant	MODIFIER	ENSG00000175164	intron_variant	MODIFIER	ENSG00000175164
chr9:136149500	chr9:136132908	infection	chr9:136138765	rs8176685	Neutrophil (#)	0.419	-0.042 (0.003)	intron_variant	MODIFIER	ENSG00000175164	intron_variant	MODIFIER	ENSG00000175164
chr9:136149500	chr9:136132908	infection	chr9:136138765	rs8176685	Platelet Distribution Width	0.419	-0.032 (0.003)	intron_variant	MODIFIER	ENSG00000175164	intron_variant	MODIFIER	ENSG00000175164
chr9:136149500	chr9:136132908	infection	chr9:136141870	rs2519093	Hemoglobin	0.419	-0.085 (0.003)	intron_variant	MODIFIER	ENSG00000175164	intron_variant	MODIFIER	ENSG00000175164
chr9:136149500	chr9:136132908	infection	chr9:136141870	rs2519093	White Blood Cell (#)	0.419	-0.044 (0.003)	intron_variant	MODIFIER	ENSG00000175164	upstream_gene_variant	MODIFIER	ENSG00000175164
chr9:136149500	chr9:136132908	infection	chr9:136149229	rs505922	Reticulocyte (#)	0.9	-0.015 (0.002)	intron_variant	MODIFIER	ENSG00000175164	intron_variant	MODIFIER	ENSG00000175164
chr9:136149500	chr9:136132908	infection	chr9:136149229	rs505922	Mean Sphered Cell Volume	0.9	0.024 (0.002)	intron_variant	MODIFIER	ENSG00000175164	intron_variant	MODIFIER	ENSG00000175164
chr9:136149500	chr9:136132908	infection	chr9:136149500	rs529565	Monocyte (%)	0.886	-0.027 (0.002)	intron_variant	MODIFIER	ENSG00000175164	intron_variant	MODIFIER	ENSG00000175164
chr9:136149500	chr9:136132908	infection	chr9:136155000	rs635634	Monocyte (#)	0.413	-0.052 (0.003)	upstream_gene_variant	MODIFIER	ENSG00000175164	intron_variant	MODIFIER	ENSG00000175164
chr9:136149500	chr9:136149229	hospitalization	chr9:136137106	rs687289	Monocyte (#)	0.968	-0.047 (0.002)	intron_variant	MODIFIER	ENSG00000175164	intron_variant	MODIFIER	ENSG00000175164
chr9:136149500	chr9:136149229	hospitalization	chr9:136138765	rs8176685	Lymphocyte (%)	0.452	0.028 (0.003)	intron_variant	MODIFIER	ENSG00000175164	intron_variant	MODIFIER	ENSG00000175164
chr9:136149500	chr9:136149229	hospitalization	chr9:136138765	rs8176685	Neutrophil (#)	0.452	-0.042 (0.003)	intron_variant	MODIFIER	ENSG00000175164	intron_variant	MODIFIER	ENSG00000175164
chr9:136149500	chr9:136149229	hospitalization	chr9:136138765	rs8176685	Platelet Distribution Width	0.452	-0.032 (0.003)	intron_variant	MODIFIER	ENSG00000175164	upstream_gene_variant	MODIFIER	ENSG00000175164
chr9:136149500	chr9:136149229	hospitalization	chr9:136141870	rs2519093	Hemoglobin	0.463	-0.085 (0.003)	intron_variant	MODIFIER	ENSG00000175164	downstream_gene_variant	MODIFIER	ENSG00000105397
chr9:136149500	chr9:136149229	hospitalization	chr9:136141870	rs2519093	White Blood Cell (#)	0.463	-0.044 (0.003)	intron_variant	MODIFIER	ENSG00000175164	intron_variant	MODIFIER	ENSG00000105397
chr9:136149500	chr9:136149229	hospitalization	chr9:136149500	rs529565	Monocyte (%)	0.985	-0.027 (0.002)	intron_variant	MODIFIER	ENSG00000175164	intron_variant	MODIFIER	ENSG00000186868
chr9:136149500	chr9:136149229	hospitalization	chr9:136155000	rs635634	Monocyte (#)	0.459	-0.052 (0.003)	upstream_gene_variant	MODIFIER	ENSG00000175164	intron_variant	MODIFIER	ENSG00000186868
chr19:10427721	chr19:10466123	hospitalization	chr19:10459969	rs35251378	Lymphocyte (#)	0.991	0.044 (0.002)	downstream_gene_variant	MODIFIER	ENSG00000105397	intron_variant	MODIFIER	ENSG00000186868
chr19:10427721	chr19:10466123	hospitalization	chr19:10462513	rs11085725	Neutrophil (%)	0.997	-0.028 (0.002)	intron_variant	MODIFIER	ENSG00000105397	intron_variant	MODIFIER	ENSG00000186868
chr17:44219831	chr17:44863133	hospitalization	chr17:44025888	rs242559	High Light Scatter Reticulocytes (#)	0.634	-0.037 (0.003)	intron_variant	MODIFIER	ENSG00000186868	downstream_gene_variant	MODIFIER	ENSG00000262539
chr17:44219831	chr17:44863133	hospitalization	chr17:44091988	rs62062271	Red Blood Cell (#)	0.644	0.055 (0.003)	intron_variant	MODIFIER	ENSG00000186868	downstream_gene_variant	MODIFIER	ENSG00000262539
chr17:44219831	chr17:44863133	hospitalization	chr17:44095467	rs58879558	Mean Reticulocyte Volume	0.657	-0.056 (0.003)	intron_variant	MODIFIER	ENSG00000186868
chr17:44219831	chr17:44863133	hospitalization	chr17:44095467	rs58879558	Mean Sphered Cell Volume	0.657	-0.06 (0.002)	intron_variant	MODIFIER	ENSG00000186868
chr17:44219831	chr17:44863133	hospitalization	chr17:44332351	rs2950015	Hematocrit	0.696	0.046 (0.003)	downstream_gene_variant	MODIFIER	ENSG00000262539
chr17:44219831	chr17:44863133	hospitalization	chr17:44332351	rs2950015	Hemoglobin	0.696	0.048 (0.003)	downstream_gene_variant	MODIFIER	ENSG00000262539

### Sheet: Table S4. Genetic Correlation F
Table S4: Genetic correlation results assessing COVID-19 related outcomes and blood cell traits using LD score regression. r_g. Est. (se), genetic correlation estimate (standard error)
COVID-19 Outcome	Blood Cell Trait	r_g. Est. (se)	p-value
Hospitalized	Mean Sphered Cell Volume	0.091 (0.043)	0.0353
Critical Illness	Immature Reticulocyte Fraction	0.098 (0.050)	0.0497
Hospitalized	Immature Reticulocyte Fraction	0.092 (0.051)	0.0672
Hospitalized	Mean Platelet Volume	0.074 (0.040)	0.0673
Hospitalized	Plateletcrit	0.082 (0.046)	0.0739
Reported Infection	Lymphocyte (%)	0.138 (0.085)	0.1051
Reported Infection	Monocyte (#)	-0.119 (0.074)	0.1085
Critical Illness	Lymphocyte (#)	0.073 (0.049)	0.1395
Reported Infection	Mean Sphered Cell Volume	0.109 (0.074)	0.1437
Critical Illness	Platelet Distribution Width	-0.070 (0.049)	0.1495
Critical Illness	High Light Scatter Reticulocytes (#)	0.057 (0.040)	0.1519
Critical Illness	High Light Scatter Reticulocytes (%)	0.055 (0.040)	0.1616
Critical Illness	Mean Sphered Cell Volume	0.059 (0.043)	0.1669
Reported Infection	Neutrophil (%)	-0.126 (0.094)	0.1776
Critical Illness	Basophil (%)	-0.092 (0.069)	0.1784
Hospitalized	Eosinophil (#)	0.066 (0.049)	0.1822
Hospitalized	Lymphocyte (%)	0.075 (0.056)	0.1823
Reported Infection	Reticulocyte (#)	-0.089 (0.072)	0.2128
Hospitalized	Eosinophil (%)	0.068 (0.056)	0.2205
Critical Illness	Lymphocyte (%)	0.068 (0.057)	0.2304
Hospitalized	Lymphocyte (#)	0.059 (0.051)	0.2446
Critical Illness	Mean Reticulocyte Volume	0.049 (0.043)	0.2552
Reported Infection	Reticulocyte (%)	-0.080 (0.071)	0.2595
Reported Infection	Neutrophil (#)	-0.100 (0.089)	0.2636
Hospitalized	Mean Corpuscular Volume	0.044 (0.040)	0.2666
Reported Infection	Mean Platelet Volume	0.071 (0.066)	0.279
Hospitalized	Neutrophil (%)	-0.072 (0.066)	0.2812
Hospitalized	Mean Corpuscular Hemoglobin Concentration	-0.061 (0.057)	0.2837
Critical Illness	Plateletcrit	0.047 (0.044)	0.2887
Hospitalized	Monocyte (#)	-0.059 (0.057)	0.2974
Hospitalized	Mean Reticulocyte Volume	0.048 (0.046)	0.2975
Critical Illness	Mean Corpuscular Volume	0.043 (0.042)	0.3042
Reported Infection	Monocyte (%)	-0.093 (0.093)	0.317
Critical Illness	Basophil (#)	-0.064 (0.064)	0.3174
Reported Infection	Platelet (#)	-0.074 (0.074)	0.3192
Reported Infection	Eosinophil (%)	0.087 (0.088)	0.3205
Hospitalized	Monocyte (%)	-0.071 (0.077)	0.3575
Reported Infection	High Light Scatter Reticulocytes (#)	-0.068 (0.073)	0.3575
Critical Illness	Neutrophil (%)	-0.058 (0.065)	0.371
Reported Infection	Basophil (#)	-0.085 (0.095)	0.3713
Critical Illness	Hematocrit	0.048 (0.055)	0.3775
Hospitalized	Red Blood Cell (#)	-0.040 (0.046)	0.3838
Critical Illness	Reticulocyte (#)	0.034 (0.040)	0.3924
Critical Illness	Mean Platelet Volume	0.035 (0.042)	0.4003
Reported Infection	Hemoglobin	-0.067 (0.083)	0.4177
Reported Infection	Eosinophil (#)	0.064 (0.080)	0.4239
Critical Illness	Reticulocyte (%)	0.031 (0.039)	0.4295
Reported Infection	High Light Scatter Reticulocytes (%)	-0.057 (0.073)	0.4346
Reported Infection	Lymphocyte (#)	0.055 (0.075)	0.4646
Critical Illness	Hemoglobin	0.039 (0.054)	0.4697
Hospitalized	Hemoglobin	-0.038 (0.053)	0.4707
Reported Infection	Red Blood Cell (#)	-0.056 (0.079)	0.4772
Critical Illness	Mean Corpuscular Hemoglobin Concentration	-0.036 (0.051)	0.4813
Reported Infection	White Blood Cell (#)	-0.054 (0.079)	0.4913
Critical Illness	Mean Corpuscular Hemoglobin	0.029 (0.043)	0.4929
Reported Infection	Mean Reticulocyte Volume	0.049 (0.073)	0.5028
Critical Illness	Monocyte (%)	-0.043 (0.067)	0.5147
Hospitalized	High Light Scatter Reticulocytes (%)	0.028 (0.044)	0.5346
Reported Infection	Hematocrit	-0.052 (0.084)	0.5381
Reported Infection	Mean Corpuscular Hemoglobin Concentration	-0.045 (0.080)	0.5696
Hospitalized	Mean Corpuscular Hemoglobin	0.022 (0.04)	0.5876
Reported Infection	Platelet Distribution Width	0.041 (0.078)	0.599
Hospitalized	Neutrophil (#)	-0.034 (0.065)	0.6045
Reported Infection	Plateletcrit	-0.041 (0.080)	0.6075
Hospitalized	Basophil (%)	-0.034 (0.067)	0.6165
Critical Illness	Red Cell Distribution Width	-0.022 (0.046)	0.6326
Hospitalized	Red Cell Distribution Width	0.026 (0.055)	0.633
Reported Infection	Red Cell Distribution Width	0.040 (0.084)	0.6364
Hospitalized	High Light Scatter Reticulocytes (#)	0.021 (0.045)	0.6384
Hospitalized	Platelet (#)	0.021 (0.044)	0.6385
Reported Infection	Mean Corpuscular Volume	0.033 (0.074)	0.6592
Critical Illness	Red Blood Cell (#)	0.020 (0.048)	0.6723
Hospitalized	Hematocrit	-0.022 (0.053)	0.68
Critical Illness	White Blood Cell (#)	0.022 (0.056)	0.7006
Reported Infection	Basophil (%)	-0.039 (0.110)	0.7202
Hospitalized	Basophil (#)	-0.026 (0.072)	0.7229
Critical Illness	Monocyte (#)	-0.017 (0.050)	0.7393
Critical Illness	Platelet (#)	0.013 (0.042)	0.7514
Reported Infection	Immature Reticulocyte Fraction	0.022 (0.078)	0.7745
Hospitalized	Platelet Distribution Width	-0.012 (0.058)	0.8436
Critical Illness	Eosinophil (%)	-0.008 (0.057)	0.8849
Reported Infection	Mean Corpuscular Hemoglobin	0.011 (0.075)	0.8859
Hospitalized	Reticulocyte (#)	-0.006 (0.045)	0.8929
Critical Illness	Neutrophil (#)	-0.007 (0.064)	0.9108
Critical Illness	Eosinophil (#)	0.003 (0.051)	0.9547
Hospitalized	Reticulocyte (%)	0.002 (0.044)	0.9716
Hospitalized	White Blood Cell (#)	-0.001 (0.057)	0.9846

### Sheet: Table S5. Mendelian Randomizati
Table S5. Mendelian randomization results for COVID-19 related outcomes and blood cell traits using different methods.
COVID-19 Outcome	Blood Cell Trait	IVW Causal Estimate	IVW p-value	MR-Egger Intercept Estimate	MR-Egger Intercept p-value	MR-Egger Causal Estimate	MR-Egger p-value	Weighted Median Causal Estimate	Weighted Median p-value
Critical Illness	Basophil (#)	-1.40657	0.0567226	0.0814422	0.286002	-3.23692	0.0825191	-1.79102	2.41e-05
Critical Illness	Basophil (%)	-0.574424	0.502506	0.0421254	0.535559	-1.49307	0.388935	-1.37282	0.00220473
Critical Illness	Eosinophil (#)	-0.15732	0.73884	0.0015	0.956127	-0.188005	0.798437	-0.0516884	0.902955
Critical Illness	Eosinophil (%)	-0.142402	0.773055	0.0114334	0.734694	-0.355799	0.658571	0.0192895	0.959286
Critical Illness	Hematocrit	-1.01489	0.178513	0.0219895	0.611931	-1.92862	0.324332	-1.89765	0.000987
Critical Illness	Hemoglobin	-0.716423	0.355159	0.0330927	0.495315	-2.30425	0.348163	-2.70194	9.65e-05
Critical Illness	High Light Scatter Reticulocytes (#)	0.605467	0.362883	0.0519353	0.189186	-0.947656	0.483653	1.62994	0.00848893
Critical Illness	High Light Scatter Reticulocytes (%)	0.866413	0.201392	0.0554027	0.165335	-0.796545	0.561241	1.95853	0.000462
Critical Illness	Immature Reticulocyte Fraction	-0.464293	0.408966	0.0223623	0.563358	-1.05797	0.367988	-1.0025	0.00478168
Critical Illness	Lymphocyte (#)	0.773132	0.127083	-0.0102555	0.752617	1.0425	0.295617	1.56636	1.33e-05
Critical Illness	Lymphocyte (%)	0.66605	0.132694	-0.0322748	0.290878	1.44201	0.0926298	1.31183	1.04e-05
Critical Illness	Mean Corpuscular Hemoglobin	0.0895993	0.887044	-0.0262831	0.533985	0.869505	0.53646	0.631865	0.336197
Critical Illness	Mean Corpuscular Hemoglobin Concentration	0.434817	0.597543	-0.0560289	0.25586	1.72812	0.216648	1.1323	0.0221892
Critical Illness	Mean Corpuscular Volume	0.573973	0.241074	0.00482676	0.883072	0.455	0.631727	1.06911	0.00412492
Critical Illness	Mean Platelet Volume	0.306419	0.416378	-0.0211188	0.395049	0.642835	0.240419	0.657427	0.00112539
Critical Illness	Mean Reticulocyte Volume	-0.371328	0.411954	-0.0350432	0.236345	0.214401	0.748368	-0.237878	0.521058
Critical Illness	Mean Sphered Cell Volume	0.316607	0.389519	-0.0140771	0.599624	0.601386	0.360203	0.882588	0.000526
Critical Illness	Monocyte (#)	0.311779	0.426255	0.0363819	0.245319	-0.487263	0.537658	1.08114	0.00100481
Critical Illness	Monocyte (%)	0.726579	0.0774303	-0.0060853	0.823049	0.876625	0.26693	1.24639	3.21e-05
Critical Illness	Neutrophil (#)	-0.167595	0.724839	0.018681	0.551128	-0.499437	0.498105	-0.133122	0.640943
Critical Illness	Neutrophil (%)	-0.10484	0.830073	0.0224618	0.481725	-0.635155	0.480611	-0.122224	0.781015
Critical Illness	Platelet (#)	-0.0737712	0.883659	0.0245804	0.439825	-0.54186	0.493015	-0.593656	0.158784
Critical Illness	Platelet Distribution Width	0.345686	0.156948	-0.0124552	0.551498	0.422668	0.130197	0.409559	0.000387
Critical Illness	Plateletcrit	-0.0836178	0.871302	0.0475609	0.198522	-1.31566	0.225847	0.14682	0.782725
Critical Illness	Red Blood Cell (#)	0.384615	0.61296	0.02423	0.629344	-0.734883	0.763586	2.74299	9.47e-05
Critical Illness	Red Cell Distribution Width	0.136292	0.81249	0.0145385	0.726077	-0.320597	0.822414	-0.152823	0.781602
Critical Illness	Reticulocyte (#)	-0.0721143	0.880208	0.0322152	0.292193	-0.766481	0.346415	-0.661997	0.0455564
Critical Illness	Reticulocyte (%)	0.453644	0.452049	0.00201281	0.949604	0.400312	0.701454	1.19818	0.00763054
Critical Illness	White Blood Cell (#)	-0.418435	0.312581	0.0482895	0.0663902	-1.33584	0.0368644	-0.8868	4.21e-05
Hospitalized	Basophil (#)	0.181976	0.818332	0.0463358	0.436333	-1.2442	0.534999	0.293074	0.563233
Hospitalized	Basophil (%)	0.986326	0.373045	-0.1917	5.98e-07	7.8434	7.84e-08	2.01257	0.000243
Hospitalized	Eosinophil (#)	0.176607	0.705516	-0.012099	0.64863	0.590313	0.564237	0.928347	0.0042582
Hospitalized	Eosinophil (%)	-0.175297	0.739913	-0.0348863	0.31743	0.96581	0.442508	0.218669	0.576757
Hospitalized	Hematocrit	-0.0227261	0.9703	0.0537498	0.105349	-2.01251	0.139559	-1.08534	0.017368
Hospitalized	Hemoglobin	-0.320895	0.67359	0.0356482	0.385944	-1.85487	0.336126	-1.66544	0.00123792
Hospitalized	High Light Scatter Reticulocytes (#)	0.201694	0.665904	0.0365686	0.232776	-0.706352	0.427659	0.414984	0.364888
Hospitalized	High Light Scatter Reticulocytes (%)	0.498466	0.29692	0.0427284	0.142148	-0.593318	0.498538	1.39667	0.00104258
Hospitalized	Immature Reticulocyte Fraction	0.666505	0.23168	0.0751564	0.121669	-1.47996	0.318776	1.32678	0.00327855
Hospitalized	Lymphocyte (#)	0.399898	0.247868	-0.0128698	0.574486	0.736418	0.28839	0.833269	0.000344
Hospitalized	Lymphocyte (%)	0.292553	0.524311	-0.0028807	0.933536	0.377682	0.736829	0.953605	0.00504638
Hospitalized	Mean Corpuscular Hemoglobin	0.0412177	0.906277	0.00459163	0.847312	-0.0685172	0.918761	0.155649	0.546697
Hospitalized	Mean Corpuscular Hemoglobin Concentration	-0.242057	0.7707	-0.000794	0.991579	-0.220261	0.922246	-0.396698	0.434125
Hospitalized	Mean Corpuscular Volume	0.225897	0.480018	-0.0070977	0.743915	0.41207	0.529469	0.64025	0.00720103
Hospitalized	Mean Platelet Volume	-0.163128	0.624094	-0.0362344	0.0368336	0.518621	0.253526	-0.05152	0.813228
Hospitalized	Mean Reticulocyte Volume	-0.327735	0.410391	-0.0121172	0.59353	-0.108103	0.851334	-0.17685	0.495754
Hospitalized	Mean Sphered Cell Volume	0.726189	0.00873241	0.026209	0.136265	0.203641	0.646277	0.657883	0.000267
Hospitalized	Monocyte (#)	0.420386	0.268875	0.0271999	0.353253	-0.331043	0.711377	1.30058	8.64e-06
Hospitalized	Monocyte (%)	0.591318	0.0818604	-0.000756	0.97457	0.611066	0.388852	1.33581	3.58e-08
Hospitalized	Neutrophil (#)	-0.376291	0.268152	0.0150533	0.461005	-0.652808	0.19936	-0.472509	0.00787421
Hospitalized	Neutrophil (%)	-0.243308	0.544085	0.030331	0.2386	-1.01955	0.185192	-0.635856	0.00743816
Hospitalized	Platelet (#)	0.45989	0.20686	0.0303243	0.148217	-0.218735	0.711004	0.966104	0.00413409
Hospitalized	Platelet Distribution Width	0.124019	0.495081	0.000625	0.970958	0.119955	0.580049	0.140078	0.1109
Hospitalized	Plateletcrit	-0.257589	0.504645	-0.000701	0.979412	-0.238543	0.775251	-1.10358	0.000457
Hospitalized	Red Blood Cell (#)	0.133568	0.782009	0.0115584	0.6433	-0.25311	0.793625	-0.0955231	0.796422
Hospitalized	Red Cell Distribution Width	0.294105	0.541044	0.0271594	0.3142	-0.510307	0.584348	0.455938	0.272726
Hospitalized	Reticulocyte (#)	-0.104633	0.811198	0.0397939	0.142906	-1.0119	0.178396	-0.888862	0.00218201
Hospitalized	Reticulocyte (%)	0.471784	0.2312	0.040379	0.0883619	-0.501986	0.464219	1.06386	0.0117235
Hospitalized	White Blood Cell (#)	-0.377973	0.207746	0.014427	0.422928	-0.655015	0.153445	-0.534696	0.00092
Reported Infection	Basophil (#)	-0.190984	0.503207	-0.0058839	0.754342	-0.0547643	0.917417	-0.509864	0.0124154
Reported Infection	Basophil (%)	0.150409	0.618165	0.00716535	0.76794	0.00325642	0.995629	0.379467	0.0563893
Reported Infection	Eosinophil (#)	0.222361	0.304582	0.00816931	0.506153	-0.0256353	0.952738	0.514778	0.00333474
Reported Infection	Eosinophil (%)	0.252234	0.220193	0.00975583	0.444318	-0.0332753	0.937881	0.55374	0.000269
Reported Infection	Hematocrit	-0.369733	0.20908	0.0303713	0.0532208	-1.42039	0.0197239	-0.867051	1.31e-05
Reported Infection	Hemoglobin	-0.194512	0.515845	0.0204942	0.176457	-1.00653	0.132415	-0.935134	4.28e-05
Reported Infection	High Light Scatter Reticulocytes (#)	0.0333508	0.874007	0.0124896	0.329856	-0.26451	0.47609	-0.0878904	0.610082
Reported Infection	High Light Scatter Reticulocytes (%)	0.0793219	0.701494	0.011035	0.411886	-0.177454	0.637055	0.0396411	0.822862
Reported Infection	Immature Reticulocyte Fraction	-0.0252486	0.929105	0.00103829	0.958653	-0.0538738	0.931437	-0.023088	0.917037
Reported Infection	Lymphocyte (#)	0.0824951	0.723031	-0.0033918	0.817475	0.203529	0.723438	0.585288	0.00125061
Reported Infection	Lymphocyte (%)	0.393491	0.0538223	-0.000788	0.949634	0.414804	0.296011	0.53333	3.36e-05
Reported Infection	Mean Corpuscular Hemoglobin	0.128698	0.4596	-0.0065771	0.672648	0.258036	0.465529	0.358003	0.000702
Reported Infection	Mean Corpuscular Hemoglobin Concentration	0.0587992	0.882803	-0.0251123	0.211802	0.979509	0.240596	0.706207	0.00565093
Reported Infection	Mean Corpuscular Volume	0.228826	0.162574	0.0156678	0.157228	-0.105289	0.712741	0.443475	6e-05
Reported Infection	Mean Platelet Volume	0.0483665	0.807584	-0.0030175	0.767012	0.133926	0.703691	0.0994522	0.496446
Reported Infection	Mean Reticulocyte Volume	-0.0727083	0.717086	0.0135296	0.255429	-0.520263	0.238511	-0.282569	0.197903
Reported Infection	Mean Sphered Cell Volume	0.230422	0.0943582	-0.0026371	0.782891	0.288502	0.253645	0.34716	0.000379
Reported Infection	Monocyte (#)	0.139688	0.503742	0.00554794	0.695513	0.00202605	0.996066	0.644355	1.3e-05
Reported Infection	Monocyte (%)	0.292404	0.0946592	0.0119523	0.304832	-0.065894	0.865999	0.722847	5.89e-08
Reported Infection	Neutrophil (#)	-0.142598	0.413297	0.0110008	0.2615	-0.357792	0.166205	-0.255802	0.00286176
Reported Infection	Neutrophil (%)	-0.159544	0.456981	0.011077	0.308153	-0.449185	0.206968	-0.300368	0.0120181
Reported Infection	Platelet (#)	0.239454	0.139348	0.00980826	0.30151	-0.0270623	0.929188	0.561533	0.000139
Reported Infection	Platelet Distribution Width	-0.0772233	0.650712	0.0173327	0.110118	-0.480383	0.112027	-0.346843	0.00177731
Reported Infection	Plateletcrit	0.0946706	0.615934	-0.0012498	0.910224	0.129881	0.722961	0.240313	0.214032
Reported Infection	Red Blood Cell (#)	-0.158435	0.411435	0.0264693	0.0190015	-0.887398	0.0133564	-0.486119	8.57e-05
Reported Infection	Red Cell Distribution Width	-0.0180213	0.929018	0.0210315	0.123663	-0.548778	0.167304	-0.276388	0.133411
Reported Infection	Reticulocyte (#)	-0.030758	0.876802	0.0108822	0.370978	-0.263493	0.421241	-0.151379	0.230356
Reported Infection	Reticulocyte (%)	0.0517468	0.793616	0.0116896	0.375717	-0.166742	0.598701	-0.022289	0.870031
Reported Infection	White Blood Cell (#)	-0.218188	0.15057	0.00588	0.514939	-0.33776	0.157753	-0.249525	0.00269425

### Sheet: Table S6. Exclusion Criteria UK
Table S6: Sample exclusion criteria in our analysis of measured blood cell traits in UK Biobank.
ICD9: 170, 1700, 1701, 1702, 1703, 1704, 1705, 1706, 1707, 1708, 1709, 200, 2000, 2001, 2002, 2008, 201, 2010, 2011, 2012, 2014, 2015, 2016, 2017, 2019, 202, 2020, 2021, 2022, 2023, 2024, 2025, 2026, 2028, 2029, 203, 2030, 2031, 2038, 204, 2040, 2041, 2042, 2048, 2049, 205, 2050, 2051, 2052, 2053, 2058, 2059, 206, 2060, 2061, 2062, 2068, 2069, 207, 2070, 2071, 2072, 2078, 208, 2080, 2081, 2082, 2…
ICD10: B20, B21, B22, B23, B24, C40, C41, C81, C82, C83, C84, C85, C86, C87, C88, C89, C90, C91, C92, C93, C94, C95, C96, D45, D46, D47, D55, D56, D57, D58, D59, D60, D61, D63, D640, D641, D642, D643, D644, D65, D66, D67, D68, D69, D70, D71, D72, D73, D74, D75, D76, D77, D80, D81, D82, D83, D84, D85, D86, D87, D88, D89, K70, K71, K74, R70, R71, R72, R73, R74, R75, R76, R77, R78, R79
Participants were also excluded based on factors likely to cause major perturbations in hematological indices including positive pregnancy status, drug treatments, cancer self-report, ICD9 and ICD10 disease codes (above), and surgical procedures.
